# Dissecting heart age using cardiac magnetic resonance videos, electrocardiograms, biobanks, and deep learning

**DOI:** 10.1101/2021.06.09.21258645

**Authors:** Alan Le Goallec, Jean-Baptiste Prost, Sasha Collin, Samuel Diai, Théo Vincent, Chirag J. Patel

## Abstract

Heart disease is the first cause of death after age 65 and, with the world population aging, its prevalence is expected to starkly increase. We used deep learning to build a heart age predictor on 45,000 heart magnetic resonance videos [MRI] and electrocardiograms [ECG] from the UK Biobank cohort (age range 45-81 years). We predicted age with a root mean squared error [RMSE] of 2.81±0.02 years (R-Squared=85.6±0.2%) and found that accelerated heart aging is heritable at more than 35%. MRI-based anatomical features predicted age better than ECG-based electro-physiological features (RMSE=2.89±0.02 years vs. 6.09±.0.02 years), and heart anatomical and electrical aging are weakly correlated (Pearson correlation=.249±.002). Our attention maps highlighted the aorta, the mitral valve, and the interventricular septum as key anatomical features driving heart age prediction. We identified genetic (e.g titin gene) and non-genetic correlates (e.g smoking) of accelerated heart aging.
