## Supplementary material for "Dissecting heart age using cardiac magnetic resonance videos, electrocardiograms, biobanks, and deep learning": Table S2 - Biomarkers associated with accelerated heart aging.xlsx

### Sheet: Sheet1
Heart aging dimension	X-subcategory	Variables
General	BloodPressure (100.0%)	Diastolic blood pressure (.158); Systolic blood pressure (.158); Pulse rate (.076)
General	AnthropometryImpedance (100.0%)	Impedance of leg (right) (.065); Impedance of leg (left) (.063); Impedance of whole body (.057)
General	CarotidUltrasound (91.7%)	Mean carotid IMT (intima-medial thickness) at 150 degrees (.053); Mean carotid IMT (intima-medial thickness) at 120 degrees (.051); Maximum carotid IMT (intima-medial thickness) at 240 degrees (.051)
General	HeartPWA (86.7%)	Central systolic blood pressure during PWA (.162); Systolic brachial blood pressure during PWA (.153); End systolic pressure during PWA (.149)
General	ArterialStiffness (62.5%)	Position of the shoulder on the pulse waveform (.074); Position of the pulse wave peak (.074); Absence of notch position in the pulse waveform (.065)
General	ECGAtRest (41.7%)	QTC interval (.082); Ventricular rate (.076); QRS num (.065)
General	BraindMRIWeightedMeans (31.7%)	Weighted-mean L3 in tract anterior thalamic radiation (right) (.089); Weighted-mean MD in tract anterior thalamic radiation (right) (.089); Weighted-mean L2 in tract anterior thalamic radiation (right) (.083)
General	UrineBiochemistry (25.0%)	Microalbumin in urine (.072)
General	BloodBiochemistry (17.9%)	Alkaline phosphatase (.047); Cystatin C (.046); Glycated haemoglobin (HbA1c) (.045)
General	HeartFunction (12.5%)	Average heart rate (.078)
General	BloodCount (9.7%)	Mean corpuscular volume (.043); Monocyte count (.042); High light scatter reticulocyte percentage (.036)
General	CognitiveReactionTime (7.1%)	Mean time to correctly identify matches (.038)
General	BrainGreyMatterVolumes (1.4%)	Volume of grey matter in Caudate (right) (.054); Volume of grey matter in Caudate (left) (.052)
General	PhysicalActivity (0.2%)	mean_min (.071); pmax_min (.069); 05_percentile_minute_acc_V2 (.060)
General	CognitiveMatrixPatternCompletion (0.0%)
General	BoneDensitometryOfHeel (0.0%)
General	BrainSubcorticalVolumes (0.0%)
General	CognitiveFluidIntelligence (0.0%)
General	CognitivePairsMatching (0.0%)
General	CognitiveNumericMemory (0.0%)
General	CognitivePairedAssociativeLearning (0.0%)
General	Spirometry (0.0%)
General	CognitiveProspectiveMemory (0.0%)
General	CognitiveSymbolDigitSubstitution (0.0%)
General	CognitiveTowerRearranging (0.0%)
General	CognitiveTrailMaking (0.0%)
General	EyeAcuity (0.0%)
General	EyeAutorefraction (0.0%)
General	EyeIntraocularPressure (0.0%)
General	HandGripStrength (0.0%)
General	HearingTest (0.0%)
General	AnthropometryBodySize (0.0%)
Anatomical	AnthropometryImpedance (100.0%)	Impedance of leg (right) (.047); Impedance of leg (left) (.044); Impedance of whole body (.044)
Anatomical	BloodPressure (100.0%)	Diastolic blood pressure (.166); Systolic blood pressure (.158); Pulse rate (.082)
Anatomical	CarotidUltrasound (100.0%)	Mean carotid IMT (intima-medial thickness) at 150 degrees (.054); Maximum carotid IMT (intima-medial thickness) at 240 degrees (.051); Maximum carotid IMT (intima-medial thickness) at 150 degrees (.050)
Anatomical	HeartPWA (86.7%)	Central systolic blood pressure during PWA (.174); Systolic brachial blood pressure during PWA (.164); Mean arterial pressure during PWA (.161)
Anatomical	ArterialStiffness (75.0%)	Position of the pulse wave peak (.071); Pulse rate (.069); Position of the shoulder on the pulse waveform (.069)
Anatomical	ECGAtRest (41.7%)	Ventricular rate (.083); QRS num (.075); QTC interval (.074)
Anatomical	BloodCount (38.7%)	Monocyte count (.047); High light scatter reticulocyte percentage (.045); High light scatter reticulocyte count (.045)
Anatomical	BraindMRIWeightedMeans (34.6%)	Weighted-mean L3 in tract anterior thalamic radiation (right) (.091); Weighted-mean MD in tract anterior thalamic radiation (right) (.089); Weighted-mean L3 in tract anterior thalamic radiation (left) (.086)
Anatomical	BloodBiochemistry (28.6%)	Glycated haemoglobin (HbA1c) (.051); Alkaline phosphatase (.050); Cystatin C (.048)
Anatomical	UrineBiochemistry (25.0%)	Microalbumin in urine (.047)
Anatomical	CognitiveTrailMaking (25.0%)	Duration to complete alphanumeric path (trail #2) (.036)
Anatomical	BoneDensitometryOfHeel (16.7%)	Ankle spacing width (.037)
Anatomical	CognitiveReactionTime (14.3%)	Mean time to correctly identify matches (.030); Mean time to press snap-button (.029)
Anatomical	AnthropometryBodySize (12.5%)	Waist circumference (.036)
Anatomical	HeartFunction (12.5%)	Average heart rate (.091)
Anatomical	BrainGreyMatterVolumes (4.3%)	Volume of grey matter in Caudate (right) (.063); Volume of grey matter in Caudate (left) (.060); Volume of grey matter in Pallidum (right) (.038)
Anatomical	PhysicalActivity (1.1%)	05_percentile_minute_acc_V2 (.058); 05_percentile_minute_acc_V1 (.058); xzCov_min (.057)
Anatomical	CognitiveSymbolDigitSubstitution (0.0%)
Anatomical	CognitiveProspectiveMemory (0.0%)
Anatomical	HearingTest (0.0%)
Anatomical	HandGripStrength (0.0%)
Anatomical	EyeIntraocularPressure (0.0%)
Anatomical	EyeAutorefraction (0.0%)
Anatomical	BrainSubcorticalVolumes (0.0%)
Anatomical	EyeAcuity (0.0%)
Anatomical	CognitiveTowerRearranging (0.0%)
Anatomical	CognitiveFluidIntelligence (0.0%)
Anatomical	CognitiveMatrixPatternCompletion (0.0%)
Anatomical	CognitiveNumericMemory (0.0%)
Anatomical	CognitivePairedAssociativeLearning (0.0%)
Anatomical	Spirometry (0.0%)
Anatomical	CognitivePairsMatching (0.0%)
Electrical	AnthropometryBodySize (87.5%)	Weight (.066); Waist circumference (.062); Hip circumference (.051)
Electrical	HeartPWA (73.3%)	Central systolic blood pressure during PWA (.098); Systolic brachial blood pressure during PWA (.093); Mean arterial pressure during PWA (.092)
Electrical	ECGAtRest (66.7%)	PQ interval (.193); QTC interval (.154); QRS duration (.090)
Electrical	BloodPressure (66.7%)	Systolic blood pressure (.090); Diastolic blood pressure (.082)
Electrical	CarotidUltrasound (41.7%)	Maximum carotid IMT (intima-medial thickness) at 240 degrees (.028); Maximum carotid IMT (intima-medial thickness) at 210 degrees (.025); Maximum carotid IMT (intima-medial thickness) at 120 degrees (.025)
Electrical	HeartFunction (37.5%)	Body surface area (.064); Average heart rate (.033); LV end systolic volume (.031)
Electrical	BraindMRIWeightedMeans (29.6%)	Weighted-mean ISOVF in tract anterior thalamic radiation (right) (.061); Weighted-mean L3 in tract anterior thalamic radiation (right) (.058); Weighted-mean MD in tract anterior thalamic radiation (right) (.057)
Electrical	BoneDensitometryOfHeel (16.7%)	Ankle spacing width (.050)
Electrical	BloodCount (12.9%)	Neutrophill count (.029); White blood cell (leukocyte) count (.028); High light scatter reticulocyte percentage (.028)
Electrical	ArterialStiffness (12.5%)	Position of the pulse wave peak (.024)
Electrical	BloodBiochemistry (7.1%)	Urate (.037); Cystatin C (.035)
Electrical	CognitiveProspectiveMemory (7.1%)	Time to answer (.040)
Electrical	BrainGreyMatterVolumes (1.4%)	Volume of grey matter in Caudate (left) (.032); Volume of grey matter in Caudate (right) (.032)
Electrical	PhysicalActivity (0.0%)	xyCov_min (.041)
Electrical	AnthropometryImpedance (0.0%)
Electrical	CognitiveMatrixPatternCompletion (0.0%)
Electrical	BrainSubcorticalVolumes (0.0%)
Electrical	CognitiveFluidIntelligence (0.0%)
Electrical	UrineBiochemistry (0.0%)
Electrical	CognitiveNumericMemory (0.0%)
Electrical	CognitivePairedAssociativeLearning (0.0%)
Electrical	Spirometry (0.0%)
Electrical	CognitiveReactionTime (0.0%)
Electrical	CognitiveSymbolDigitSubstitution (0.0%)
Electrical	CognitiveTowerRearranging (0.0%)
Electrical	CognitiveTrailMaking (0.0%)
Electrical	EyeAcuity (0.0%)
Electrical	EyeAutorefraction (0.0%)
Electrical	EyeIntraocularPressure (0.0%)
Electrical	HandGripStrength (0.0%)
Electrical	HearingTest (0.0%)
Electrical	CognitivePairsMatching (0.0%)
