## Supplementary material for "Dissecting heart age using cardiac magnetic resonance videos, electrocardiograms, biobanks, and deep learning": Table S3 - Biomarkers associated with decelerated heart aging.xlsx

### Sheet: Sheet1
Heart aging dimension	X-subcategory	Variables
General	HandGripStrength (100.0%)	Hand grip strength (left) (.054); Hand grip strength (right) (.048)
General	BoneDensitometryOfHeel (83.3%)	Speed of sound through heel (.092); Heel quantitative ultrasound index (QUI) (.087); Heel bone mineral density (BMD) T-score (.087)
General	Spirometry (66.7%)	Forced expiratory volume in 1-second (FEV1) (.082); Peak expiratory flow (PEF) (.064)
General	HeartFunction (62.5%)	LV stroke volume (.136); Cardiac output (.083); Cardiac index (.079)
General	BrainGreyMatterVolumes (51.8%)	Volume of grey matter in X Cerebellum (right) (.066); Volume of grey matter in Planum Polare (right) (.064); Volume of grey matter in Amygdala (right) (.062)
General	ECGAtRest (25.0%)	R axis (.093); RR interval (.074); PP interval (.073)
General	BrainSubcorticalVolumes (21.4%)	Volume of thalamus (right) (.062); Volume of thalamus (left) (.061); Volume of pallidum (right) (.045)
General	BraindMRIWeightedMeans (9.9%)	Weighted-mean ICVF in tract anterior thalamic radiation (right) (.054); Weighted-mean ICVF in tract superior longitudinal fasciculus (left) (.053); Weighted-mean ICVF in tract posterior thalamic radiation (left) (.052)
General	BloodBiochemistry (7.1%)	IGF-1 (.046); Creatinine (.046)
General	PhysicalActivity (4.1%)	vmfft7_max (.081); xfft8_max (.079); vmfft8_max (.078)
General	UrineBiochemistry (0.0%)
General	CarotidUltrasound (0.0%)
General	BloodPressure (0.0%)
General	CognitiveMatrixPatternCompletion (0.0%)
General	BloodCount (0.0%)
General	ArterialStiffness (0.0%)
General	AnthropometryImpedance (0.0%)
General	CognitiveFluidIntelligence (0.0%)
General	CognitivePairsMatching (0.0%)
General	CognitiveNumericMemory (0.0%)
General	CognitivePairedAssociativeLearning (0.0%)
General	CognitiveProspectiveMemory (0.0%)
General	CognitiveReactionTime (0.0%)
General	CognitiveSymbolDigitSubstitution (0.0%)
General	CognitiveTowerRearranging (0.0%)
General	CognitiveTrailMaking (0.0%)
General	EyeAcuity (0.0%)
General	EyeAutorefraction (0.0%)
General	EyeIntraocularPressure (0.0%)
General	HearingTest (0.0%)
General	HeartPWA (0.0%)
General	AnthropometryBodySize (0.0%)
Anatomical	Spirometry (100.0%)	Forced expiratory volume in 1-second (FEV1) (.083); Peak expiratory flow (PEF) (.063); Forced vital capacity (FVC) (.040)
Anatomical	CognitiveSymbolDigitSubstitution (100.0%)	Number of symbol digit matches made correctly (.042); Number of symbol digit matches attempted (.042)
Anatomical	HandGripStrength (100.0%)	Hand grip strength (left) (.046); Hand grip strength (right) (.038)
Anatomical	BoneDensitometryOfHeel (83.3%)	Heel quantitative ultrasound index (QUI) (.089); Speed of sound through heel (.088); Heel bone mineral density (BMD) (.088)
Anatomical	BrainGreyMatterVolumes (72.7%)	Volume of grey matter in X Cerebellum (right) (.067); Volume of grey matter in VIIIa Cerebellum (right) (.064); Volume of grey matter in Planum Polare (right) (.063)
Anatomical	BrainSubcorticalVolumes (71.4%)	Volume of thalamus (right) (.063); Volume of thalamus (left) (.061); Volume of accumbens (right) (.049)
Anatomical	HeartFunction (37.5%)	LV ejection fraction (.051); LV stroke volume (.036); LV end diastolic volume (.034)
Anatomical	CognitiveMatrixPatternCompletion (33.3%)	Number of puzzles correctly solved (.033)
Anatomical	ECGAtRest (25.0%)	R axis (.086); RR interval (.081); PP interval (.079)
Anatomical	BraindMRIWeightedMeans (15.2%)	Weighted-mean FA in tract posterior thalamic radiation (left) (.059); Weighted-mean FA in tract inferior longitudinal fasciculus (left) (.054); Weighted-mean ICVF in tract posterior thalamic radiation (left) (.053)
Anatomical	PhysicalActivity (14.6%)	VPA-overall-sd_V1 (.099); MAD_std (.097); MPD_std (.097)
Anatomical	AnthropometryBodySize (12.5%)	Sitting height (.036)
Anatomical	BloodBiochemistry (7.1%)	IGF-1 (.049); Creatinine (.039)
Anatomical	CognitivePairedAssociativeLearning (6.5%)	Number of word pairs correctly associated (.030); Word associated with "pretty".dish (.030); Word associated with "tiny".cat (.030)
Anatomical	BloodCount (3.2%)	Lymphocyte percentage (.027)
Anatomical	BloodPressure (0.0%)
Anatomical	CognitiveFluidIntelligence (0.0%)
Anatomical	ArterialStiffness (0.0%)
Anatomical	AnthropometryImpedance (0.0%)
Anatomical	CarotidUltrasound (0.0%)
Anatomical	UrineBiochemistry (0.0%)
Anatomical	CognitiveNumericMemory (0.0%)
Anatomical	CognitiveProspectiveMemory (0.0%)
Anatomical	CognitiveReactionTime (0.0%)
Anatomical	CognitiveTowerRearranging (0.0%)
Anatomical	CognitiveTrailMaking (0.0%)
Anatomical	EyeAcuity (0.0%)
Anatomical	EyeAutorefraction (0.0%)
Anatomical	EyeIntraocularPressure (0.0%)
Anatomical	HearingTest (0.0%)
Anatomical	HeartPWA (0.0%)
Anatomical	CognitivePairsMatching (0.0%)
Electrical	CognitiveSymbolDigitSubstitution (100.0%)	Number of symbol digit matches attempted (.043); Number of symbol digit matches made correctly (.039)
Electrical	Spirometry (66.7%)	Peak expiratory flow (PEF) (.036); Forced expiratory volume in 1-second (FEV1) (.026)
Electrical	ECGAtRest (25.0%)	R axis (.155); PP interval (.064); RR interval (.055)
Electrical	BrainSubcorticalVolumes (14.3%)	Volume of hippocampus (right) (.027); Volume of thalamus (right) (.024)
Electrical	HeartFunction (12.5%)	LV ejection fraction (.069)
Electrical	BraindMRIWeightedMeans (10.3%)	Weighted-mean FA in tract forceps minor (.048); Weighted-mean FA in tract anterior thalamic radiation (left) (.042); Weighted-mean FA in tract posterior thalamic radiation (left) (.038)
Electrical	PhysicalActivity (7.0%)	std_acc_MET_moderate_intensity_V1 (.071); acc-overall-sd_V1 (.069); enmoTrunc_std (.069)
Electrical	BrainGreyMatterVolumes (5.8%)	Volume of grey matter in Precentral Gyrus (right) (.029); Volume of grey matter in Precentral Gyrus (left) (.029); Volume of grey matter in Planum Polare (right) (.028)
Electrical	CognitiveFluidIntelligence (5.4%)	Fluid intelligence score (.026); Number of fluid intelligence questions attempted within time limit (.024)
Electrical	CarotidUltrasound (0.0%)
Electrical	UrineBiochemistry (0.0%)
Electrical	CognitiveMatrixPatternCompletion (0.0%)
Electrical	BloodPressure (0.0%)
Electrical	BloodCount (0.0%)
Electrical	BloodBiochemistry (0.0%)
Electrical	ArterialStiffness (0.0%)
Electrical	AnthropometryImpedance (0.0%)
Electrical	BoneDensitometryOfHeel (0.0%)
Electrical	CognitivePairsMatching (0.0%)
Electrical	CognitiveNumericMemory (0.0%)
Electrical	CognitivePairedAssociativeLearning (0.0%)
Electrical	CognitiveProspectiveMemory (0.0%)
Electrical	CognitiveReactionTime (0.0%)
Electrical	CognitiveTowerRearranging (0.0%)
Electrical	CognitiveTrailMaking (0.0%)
Electrical	EyeAcuity (0.0%)
Electrical	EyeAutorefraction (0.0%)
Electrical	EyeIntraocularPressure (0.0%)
Electrical	HandGripStrength (0.0%)
Electrical	HearingTest (0.0%)
Electrical	HeartPWA (0.0%)
Electrical	AnthropometryBodySize (0.0%)
