## Supplementary material for "Dissecting heart age using cardiac magnetic resonance videos, electrocardiograms, biobanks, and deep learning": Table S5 - Clinical phenotypes associated with accelerated heart aging.xlsx

### Sheet: Sheet1
Heart aging dimension	X-subcategory	Variables
General	Breathing (100.0%)	Shortness of breath walking on level ground (.057); Wheeze or whistling in the chest in last year (.036)
General	GeneralHealth (25.0%)	Overall health rating (.082); Long-standing illness, disability or infirmity (.062)
General	CancerScreening (25.0%)	Ever had bowel cancer screening (.044)
General	MentalHealth (13.0%)	Miserableness (.042); Nervous feelings (.041); Mood swings (.036)
General	SexualFactors (0.0%)
General	Mouth (0.0%)
General	Hearing (0.0%)
General	GeneralPain (0.0%)
General	Eyesight (0.0%)
General	Claudication (0.0%)
General	ChestPain (0.0%)
Anatomical	ChestPain (100.0%)	Chest pain or discomfort (.033); Chest pain or discomfort walking normally (.031); Chest pain due to walking ceases when standing still (.031)
Anatomical	Breathing (100.0%)	Shortness of breath walking on level ground (.057); Wheeze or whistling in the chest in last year (.035)
Anatomical	Claudication (46.2%)	Leg pain when walking uphill or hurrying (.032); Leg pain on walking (.030); Leg pain when walking normally (.029)
Anatomical	GeneralHealth (37.5%)	Overall health rating (.094); Long-standing illness, disability or infirmity (.070); Weight change compared with 1 year ago.Yes - lost weight (.037)
Anatomical	MentalHealth (34.8%)	Miserableness (.047); Fed-up feelings (.041); Frequency of unenthusiasm / disinterest in last 2 weeks (.041)
Anatomical	CancerScreening (25.0%)	Ever had bowel cancer screening (.043)
Anatomical	Eyesight (1.5%)	Eye problems/disorders.Diabetes related eye disease (.024)
Anatomical	SexualFactors (0.0%)
Anatomical	Mouth (0.0%)
Anatomical	Hearing (0.0%)
Anatomical	GeneralPain (0.0%)
Electrical	ChestPain (100.0%)	Chest pain or discomfort (.031); Chest pain or discomfort when walking uphill or hurrying (.025); Chest pain due to walking ceases when standing still (.025)
Electrical	Breathing (100.0%)	Shortness of breath walking on level ground (.052); Wheeze or whistling in the chest in last year (.041)
Electrical	GeneralHealth (25.0%)	Overall health rating (.074); Long-standing illness, disability or infirmity (.047)
Electrical	Claudication (23.1%)	Leg pain when walking uphill or hurrying (.030); Leg pain on walking (.024); Leg pain when walking normally (.024)
Electrical	MentalHealth (2.2%)	Frequency of tiredness / lethargy in last 2 weeks (.028)
Electrical	SexualFactors (0.0%)
Electrical	Mouth (0.0%)
Electrical	Hearing (0.0%)
Electrical	GeneralPain (0.0%)
Electrical	Eyesight (0.0%)
Electrical	CancerScreening (0.0%)
