## Supplementary material for "Dissecting heart age using cardiac magnetic resonance videos, electrocardiograms, biobanks, and deep learning": Table S6 - Clinical phenotypes associated with decelerated heart aging.xlsx

### Sheet: Sheet1
Heart aging dimension	X-subcategory	Variables
General	CancerScreening (25.0%)	Most recent bowel cancer screening (.044)
General	Mouth (12.5%)	Mouth/teeth dental problems.None of the above (.035)
General	SexualFactors (0.0%)
General	MentalHealth (0.0%)
General	Hearing (0.0%)
General	GeneralPain (0.0%)
General	GeneralHealth (0.0%)
General	Eyesight (0.0%)
General	Claudication (0.0%)
General	ChestPain (0.0%)
General	Breathing (0.0%)
Anatomical	SexualFactors (25.0%)	Age first had sexual intercourse (.040)
Anatomical	CancerScreening (25.0%)	Most recent bowel cancer screening (.044)
Anatomical	Mouth (12.5%)	Mouth/teeth dental problems.None of the above (.029)
Anatomical	GeneralHealth (12.5%)	Weight change compared with 1 year ago.No - weigh about the same (.025)
Anatomical	Eyesight (1.5%)	Eye problems/disorders.None of the above (.026)
Anatomical	MentalHealth (0.0%)
Anatomical	Hearing (0.0%)
Anatomical	GeneralPain (0.0%)
Anatomical	Claudication (0.0%)
Anatomical	ChestPain (0.0%)
Anatomical	Breathing (0.0%)
Electrical	SexualFactors (25.0%)	Age first had sexual intercourse (.025)
Electrical	Mouth (0.0%)
Electrical	MentalHealth (0.0%)
Electrical	Hearing (0.0%)
Electrical	GeneralPain (0.0%)
Electrical	GeneralHealth (0.0%)
Electrical	Eyesight (0.0%)
Electrical	Claudication (0.0%)
Electrical	ChestPain (0.0%)
Electrical	CancerScreening (0.0%)
Electrical	Breathing (0.0%)
