## Supplementary material for "Dissecting heart age using cardiac magnetic resonance videos, electrocardiograms, biobanks, and deep learning": Table S8 - Diseases associated with accelerated heart aging.xlsx

### Sheet: Sheet1
Heart aging dimension	X-subcategory	Variables
General	medical_diagnoses_I (6.5%)	I10 Essential (primary) hypertension (.101); I25 Chronic ischaemic heart disease (.049); I47 Paroxysmal tachycardia (.040)
General	medical_diagnoses_Z (3.6%)	Z86 Personal history of certain other diseases (.064); Z92 Personal history of medical treatment (.054); Z82 Family history of certain disabilities and chronic diseases leading to disablement (.035)
General	medical_diagnoses_E (2.9%)	E78 Disorders of lipoprotein metabolism and other lipidaemias (.054); E11 Non-insulin-dependent diabetes mellitus (.036)
General	medical_diagnoses_J (1.6%)	J44 Other chronic obstructive pulmonary disease (.037)
General	medical_diagnoses_F (1.4%)	F17 Mental and behavioural disorders due to use of tobacco (.059)
General	medical_diagnoses_C (1.1%)	C50 Malignant neoplasm of breast (.043)
General	medical_diagnoses_X (1.1%)	X41 Accidental poisoning by and exposure to antiepileptic, sedative-hypnotic, anti-Parkinsonism and psychotropic drugs, not elsewhere classified (.035)
General	medical_diagnoses_T (1.1%)	T51 Toxic effect of alcohol (.040)
General	medical_diagnoses_L (0.0%)
General	medical_diagnoses_B (0.0%)
General	medical_diagnoses_D (0.0%)
General	medical_diagnoses_G (0.0%)
General	medical_diagnoses_H (0.0%)
General	medical_diagnoses_K (0.0%)
General	medical_diagnoses_M (0.0%)
General	medical_diagnoses_Y (0.0%)
General	medical_diagnoses_N (0.0%)
General	medical_diagnoses_O (0.0%)
General	medical_diagnoses_P (0.0%)
General	medical_diagnoses_Q (0.0%)
General	medical_diagnoses_R (0.0%)
General	medical_diagnoses_S (0.0%)
General	medical_diagnoses_U (0.0%)
General	medical_diagnoses_V (0.0%)
General	medical_diagnoses_W (0.0%)
General	medical_diagnoses_A (0.0%)
Anatomical	medical_diagnoses_I (10.4%)	I10 Essential (primary) hypertension (.095); I48 Atrial fibrillation and flutter (.065); I25 Chronic ischaemic heart disease (.040)
Anatomical	medical_diagnoses_Z (8.3%)	Z86 Personal history of certain other diseases (.056); Z92 Personal history of medical treatment (.056); Z72 Problems related to lifestyle (.042)
Anatomical	medical_diagnoses_F (5.4%)	F17 Mental and behavioural disorders due to use of tobacco (.051); F10 Mental and behavioural disorders due to use of alcohol (.034); F32 Depressive episode (.027)
Anatomical	medical_diagnoses_E (4.3%)	E78 Disorders of lipoprotein metabolism and other lipidaemias (.042); E11 Non-insulin-dependent diabetes mellitus (.030); E87 Other disorders of fluid, electrolyte and acid-base balance (.025)
Anatomical	medical_diagnoses_K (4.2%)	K40 Inguinal hernia (.028); K29 Gastritis and duodenitis (.025); K57 Diverticular disease of intestine (.024)
Anatomical	medical_diagnoses_X (3.3%)	X41 Accidental poisoning by and exposure to antiepileptic, sedative-hypnotic, anti-Parkinsonism and psychotropic drugs, not elsewhere classified (.032); X65 Intentional self-poisoning by and exposure to alcohol (.026); X62 Intentional self-poisoning by and exposure to narcotics and psychodysleptics [hallucinogens], not elsewhere classified (.026)
Anatomical	medical_diagnoses_J (3.2%)	J44 Other chronic obstructive pulmonary disease (.037); J45 Asthma (.028)
Anatomical	medical_diagnoses_R (2.3%)	R07 Pain in throat and chest (.027); R00 Abnormalities of heart beat (.026)
Anatomical	medical_diagnoses_C (2.2%)	C50 Malignant neoplasm of breast (.029); C92 Myeloid leukaemia (.026)
Anatomical	medical_diagnoses_T (2.1%)	T51 Toxic effect of alcohol (.028); T42 Poisoning by antiepileptic, sedative-hypnotic and anti-Parkinsonism drugs (.027)
Anatomical	medical_diagnoses_M (1.3%)	M06 Other rheumatoid arthritis (.030)
Anatomical	medical_diagnoses_O (0.0%)
Anatomical	medical_diagnoses_N (0.0%)
Anatomical	medical_diagnoses_Y (0.0%)
Anatomical	medical_diagnoses_L (0.0%)
Anatomical	medical_diagnoses_P (0.0%)
Anatomical	medical_diagnoses_Q (0.0%)
Anatomical	medical_diagnoses_S (0.0%)
Anatomical	medical_diagnoses_H (0.0%)
Anatomical	medical_diagnoses_G (0.0%)
Anatomical	medical_diagnoses_U (0.0%)
Anatomical	medical_diagnoses_V (0.0%)
Anatomical	medical_diagnoses_D (0.0%)
Anatomical	medical_diagnoses_W (0.0%)
Anatomical	medical_diagnoses_B (0.0%)
Anatomical	medical_diagnoses_A (0.0%)
Electrical	medical_diagnoses_I (11.7%)	I10 Essential (primary) hypertension (.066); I48 Atrial fibrillation and flutter (.059); I44 Atrioventricular and left bundle-branch block (.042)
Electrical	medical_diagnoses_Z (7.1%)	Z92 Personal history of medical treatment (.042); Z82 Family history of certain disabilities and chronic diseases leading to disablement (.032); Z86 Personal history of certain other diseases (.029)
Electrical	medical_diagnoses_J (3.2%)	J44 Other chronic obstructive pulmonary disease (.029); J45 Asthma (.028)
Electrical	medical_diagnoses_E (2.9%)	E78 Disorders of lipoprotein metabolism and other lipidaemias (.026); E87 Other disorders of fluid, electrolyte and acid-base balance (.023)
Electrical	medical_diagnoses_F (1.4%)	F17 Mental and behavioural disorders due to use of tobacco (.024)
Electrical	medical_diagnoses_R (1.1%)	R07 Pain in throat and chest (.025)
Electrical	medical_diagnoses_L (0.0%)
Electrical	medical_diagnoses_B (0.0%)
Electrical	medical_diagnoses_C (0.0%)
Electrical	medical_diagnoses_D (0.0%)
Electrical	medical_diagnoses_G (0.0%)
Electrical	medical_diagnoses_H (0.0%)
Electrical	medical_diagnoses_K (0.0%)
Electrical	medical_diagnoses_M (0.0%)
Electrical	medical_diagnoses_Y (0.0%)
Electrical	medical_diagnoses_N (0.0%)
Electrical	medical_diagnoses_O (0.0%)
Electrical	medical_diagnoses_P (0.0%)
Electrical	medical_diagnoses_Q (0.0%)
Electrical	medical_diagnoses_S (0.0%)
Electrical	medical_diagnoses_T (0.0%)
Electrical	medical_diagnoses_U (0.0%)
Electrical	medical_diagnoses_V (0.0%)
Electrical	medical_diagnoses_W (0.0%)
Electrical	medical_diagnoses_X (0.0%)
Electrical	medical_diagnoses_A (0.0%)
