## Supplementary material for "Dissecting heart age using cardiac magnetic resonance videos, electrocardiograms, biobanks, and deep learning": Table S9 - Diseases associated with decelerated heart aging.xlsx

### Sheet: Sheet1
Heart aging dimension	X-subcategory	Variables
General	medical_diagnoses_Z (0.0%)
General	medical_diagnoses_Y (0.0%)
General	medical_diagnoses_B (0.0%)
General	medical_diagnoses_C (0.0%)
General	medical_diagnoses_D (0.0%)
General	medical_diagnoses_E (0.0%)
General	medical_diagnoses_F (0.0%)
General	medical_diagnoses_G (0.0%)
General	medical_diagnoses_H (0.0%)
General	medical_diagnoses_I (0.0%)
General	medical_diagnoses_J (0.0%)
General	medical_diagnoses_K (0.0%)
General	medical_diagnoses_L (0.0%)
General	medical_diagnoses_M (0.0%)
General	medical_diagnoses_N (0.0%)
General	medical_diagnoses_O (0.0%)
General	medical_diagnoses_P (0.0%)
General	medical_diagnoses_Q (0.0%)
General	medical_diagnoses_R (0.0%)
General	medical_diagnoses_S (0.0%)
General	medical_diagnoses_T (0.0%)
General	medical_diagnoses_U (0.0%)
General	medical_diagnoses_V (0.0%)
General	medical_diagnoses_W (0.0%)
General	medical_diagnoses_X (0.0%)
General	medical_diagnoses_A (0.0%)
Anatomical	medical_diagnoses_O (4.2%)	O70 Perineal laceration during delivery (.026); O68 Labour and delivery complicated by foetal stress [distress] (.025); O63 Long labour (.025)
Anatomical	medical_diagnoses_Z (1.2%)	Z37 Outcome of delivery (.037)
Anatomical	medical_diagnoses_L (0.0%)
Anatomical	medical_diagnoses_B (0.0%)
Anatomical	medical_diagnoses_C (0.0%)
Anatomical	medical_diagnoses_D (0.0%)
Anatomical	medical_diagnoses_E (0.0%)
Anatomical	medical_diagnoses_F (0.0%)
Anatomical	medical_diagnoses_G (0.0%)
Anatomical	medical_diagnoses_H (0.0%)
Anatomical	medical_diagnoses_I (0.0%)
Anatomical	medical_diagnoses_J (0.0%)
Anatomical	medical_diagnoses_K (0.0%)
Anatomical	medical_diagnoses_M (0.0%)
Anatomical	medical_diagnoses_Y (0.0%)
Anatomical	medical_diagnoses_N (0.0%)
Anatomical	medical_diagnoses_P (0.0%)
Anatomical	medical_diagnoses_Q (0.0%)
Anatomical	medical_diagnoses_R (0.0%)
Anatomical	medical_diagnoses_S (0.0%)
Anatomical	medical_diagnoses_T (0.0%)
Anatomical	medical_diagnoses_U (0.0%)
Anatomical	medical_diagnoses_V (0.0%)
Anatomical	medical_diagnoses_W (0.0%)
Anatomical	medical_diagnoses_X (0.0%)
Anatomical	medical_diagnoses_A (0.0%)
Electrical	medical_diagnoses_Z (0.0%)
Electrical	medical_diagnoses_Y (0.0%)
Electrical	medical_diagnoses_B (0.0%)
Electrical	medical_diagnoses_C (0.0%)
Electrical	medical_diagnoses_D (0.0%)
Electrical	medical_diagnoses_E (0.0%)
Electrical	medical_diagnoses_F (0.0%)
Electrical	medical_diagnoses_G (0.0%)
Electrical	medical_diagnoses_H (0.0%)
Electrical	medical_diagnoses_I (0.0%)
Electrical	medical_diagnoses_J (0.0%)
Electrical	medical_diagnoses_K (0.0%)
Electrical	medical_diagnoses_L (0.0%)
Electrical	medical_diagnoses_M (0.0%)
Electrical	medical_diagnoses_N (0.0%)
Electrical	medical_diagnoses_O (0.0%)
Electrical	medical_diagnoses_P (0.0%)
Electrical	medical_diagnoses_Q (0.0%)
Electrical	medical_diagnoses_R (0.0%)
Electrical	medical_diagnoses_S (0.0%)
Electrical	medical_diagnoses_T (0.0%)
Electrical	medical_diagnoses_U (0.0%)
Electrical	medical_diagnoses_V (0.0%)
Electrical	medical_diagnoses_W (0.0%)
Electrical	medical_diagnoses_X (0.0%)
Electrical	medical_diagnoses_A (0.0%)
