## Supplementary material for "Dissecting heart age using cardiac magnetic resonance videos, electrocardiograms, biobanks, and deep learning": Table S12 - Environmental variables associated with accelerated heart aging.xlsx

### Sheet: Sheet1
Heart aging dimension	X-subcategory	Variables
General	Smoking (37.5%)	Pack years adult smoking as proportion of life span exposed to smoking (.125); Pack years of smoking (.124); Past tobacco smoking.Smoked on most or all days (.088)
General	Alcohol (6.9%)	Average weekly beer plus cider intake (.046); Average weekly spirits intake (.037)
General	PhysicalActivityQuestionnaire (5.7%)	Types of transport used (excluding work).Public transport (.086); Time spent watching television (TV) (.045)
General	Medication (5.7%)	Medication for cholesterol, blood pressure or diabetes.Cholesterol lowering medication (.066); Medication for pain relief, constipation, heartburn.Aspirin (.042)
General	EarlyLifeFactors (3.1%)	Comparative height size at age 10.Taller (.036)
General	SunExposure (0.0%)
General	Sleep (0.0%)
General	ElectronicDevices (0.0%)
General	Diet (0.0%)
Anatomical	Smoking (37.5%)	Pack years adult smoking as proportion of life span exposed to smoking (.112); Pack years of smoking (.109); Past tobacco smoking.Smoked on most or all days (.083)
Anatomical	Alcohol (13.8%)	Average weekly beer plus cider intake (.042); Average weekly spirits intake (.031); Average weekly champagne plus white wine intake (.029)
Anatomical	SunExposure (10.0%)	Facial ageing.About your age (.032); Facial ageing.Older than you are (.029)
Anatomical	PhysicalActivityQuestionnaire (8.6%)	Types of transport used (excluding work).Public transport (.066); Time spent watching television (TV) (.050); Types of physical activity in last 4 weeks.None of the above (.039)
Anatomical	Medication (8.1%)	Medication for cholesterol, blood pressure or diabetes.Blood pressure medication (.068); Medication for cholesterol, blood pressure or diabetes.Cholesterol lowering medication (.062); Medication for pain relief, constipation, heartburn.Aspirin (.034)
Anatomical	EarlyLifeFactors (3.1%)	Comparative height size at age 10.Taller (.041)
Anatomical	Diet (2.8%)	Major dietary changes in the last 5 years.Yes, because of illness (.043); Bread type.White (.024)
Anatomical	Sleep (0.0%)
Anatomical	ElectronicDevices (0.0%)
Electrical	Smoking (37.5%)	Pack years adult smoking as proportion of life span exposed to smoking (.052); Pack years of smoking (.050); Past tobacco smoking.Smoked on most or all days (.034)
Electrical	Alcohol (6.9%)	Average weekly spirits intake (.029); Average weekly beer plus cider intake (.027)
Electrical	Medication (5.4%)	Medication for cholesterol, blood pressure or diabetes.Cholesterol lowering medication (.038); Medication for pain relief, constipation, heartburn.Aspirin (.031)
Electrical	SunExposure (5.0%)	Facial ageing.About your age (.022)
Electrical	EarlyLifeFactors (3.1%)	Comparative height size at age 10.Taller (.037)
Electrical	Diet (1.4%)	Major dietary changes in the last 5 years.Yes, because of illness (.027)
Electrical	Sleep (0.0%)
Electrical	PhysicalActivityQuestionnaire (0.0%)
Electrical	ElectronicDevices (0.0%)
