## Supplementary material for "Dissecting heart age using cardiac magnetic resonance videos, electrocardiograms, biobanks, and deep learning": Table S13 - Environmental variables associated with decelerated heart aging.xlsx

### Sheet: Sheet1
Heart aging dimension	X-subcategory	Variables
General	PhysicalActivityQuestionnaire (31.4%)	Frequency of other exercises in last 4 weeks (.070); Duration of other exercises (.066); Frequency of strenuous sports in last 4 weeks (.066)
General	Smoking (25.0%)	Smoking status.Never (.088); Age started smoking in former smokers (.082); Past tobacco smoking.I have never smoked (.063)
General	Sleep (14.3%)	Snoring (.041)
General	Medication (11.4%)	Medication for cholesterol, blood pressure or diabetes.None of the above (.094); Medication for cholesterol, blood pressure, diabetes, or take exogenous hormones.None of the above (.085); Medication for pain relief, constipation, heartburn.None of the above (.038)
General	SunExposure (5.0%)	Facial ageing.Younger than you are (.051)
General	Diet (1.4%)	Cereal intake (.048)
General	ElectronicDevices (0.0%)
General	EarlyLifeFactors (0.0%)
General	Alcohol (0.0%)
Anatomical	PhysicalActivityQuestionnaire (40.0%)	Frequency of strenuous sports in last 4 weeks (.077); Duration of strenuous sports (.074); Frequency of other exercises in last 4 weeks (.068)
Anatomical	Smoking (29.2%)	Smoking status.Never (.086); Age started smoking in former smokers (.076); Current tobacco smoking.No (.059)
Anatomical	Sleep (14.3%)	Snoring (.041)
Anatomical	Medication (10.8%)	Medication for cholesterol, blood pressure or diabetes.None of the above (.101); Medication for cholesterol, blood pressure, diabetes, or take exogenous hormones.None of the above (.082); Medication for pain relief, constipation, heartburn.Ibuprofen (e.g. Nurofen) (.056)
Anatomical	SunExposure (5.0%)	Facial ageing.Younger than you are (.049)
Anatomical	Diet (4.2%)	Cereal intake (.041); Never eat eggs, dairy, wheat, sugar.I eat all of the above (.031); Major dietary changes in the last 5 years.No (.024)
Anatomical	Alcohol (3.4%)	Alcohol usually taken with meals (.025)
Anatomical	EarlyLifeFactors (3.1%)	Comparative height size at age 10.Shorter (.034)
Anatomical	ElectronicDevices (0.0%)
Electrical	PhysicalActivityQuestionnaire (31.4%)	Frequency of strenuous sports in last 4 weeks (.054); Frequency of other exercises in last 4 weeks (.050); Number of days/week of vigorous physical activity 10+ minutes (.048)
Electrical	Smoking (20.8%)	Smoking status.Never (.037); Age started smoking in former smokers (.031); Age started smoking in current smokers (.030)
Electrical	Sleep (14.3%)	Snoring (.021)
Electrical	Medication (8.1%)	Medication for cholesterol, blood pressure or diabetes.None of the above (.070); Medication for cholesterol, blood pressure, diabetes, or take exogenous hormones.None of the above (.041); Medication for pain relief, constipation, heartburn.None of the above (.024)
Electrical	SunExposure (5.0%)	Facial ageing.Younger than you are (.028)
Electrical	EarlyLifeFactors (3.1%)	Comparative height size at age 10.Shorter (.032)
Electrical	Diet (1.4%)	Cereal intake (.034)
Electrical	ElectronicDevices (0.0%)
Electrical	Alcohol (0.0%)
