## Supplementary material for "Dissecting heart age using cardiac magnetic resonance videos, electrocardiograms, biobanks, and deep learning": Table S15 - Socioeconomic variables associated with accelerated heart aging.xlsx

### Sheet: Sheet1
Heart aging dimension	X-subcategory	Variables
General	SocialSupport (11.1%)	Leisure/social activities.Pub or social club (.060)
General	Household (2.3%)	Own or rent accommodation lived in.Rent - from local authority, local council, housing association (.042)
General	OtherSociodemographics (0.0%)
General	Employment (0.0%)
General	Education (0.0%)
Anatomical	SocialSupport (22.2%)	Leisure/social activities.Pub or social club (.038); Leisure/social activities.None of the above (.025)
Anatomical	OtherSociodemographics (14.3%)	Private healthcare (.024)
Anatomical	Employment (4.3%)	Current employment status.Retired (.065)
Anatomical	Household (2.3%)	Own or rent accommodation lived in.Rent - from local authority, local council, housing association (.044)
Anatomical	Education (0.0%)
Electrical	SocialSupport (0.0%)
Electrical	OtherSociodemographics (0.0%)
Electrical	Household (0.0%)
Electrical	Employment (0.0%)
Electrical	Education (0.0%)
