## Supplementary material for "Dissecting heart age using cardiac magnetic resonance videos, electrocardiograms, biobanks, and deep learning": Table S16 - Socioeconomic variables associated with decelerated heart aging.xlsx

### Sheet: Sheet1
Heart aging dimension	X-subcategory	Variables
General	OtherSociodemographics (14.3%)	Attendance/disability/mobility allowance.None of the above (.045)
General	Employment (13.0%)	Length of working week for main job (.057); Current employment status.In paid employment or self-employed (.054); Time employed in main current job (.035)
General	Education (12.5%)	Qualifications.College or University degree (.047)
General	SocialSupport (11.1%)	Leisure/social activities.Sports club or gym (.046)
General	Household (4.7%)	Average total household income before tax (.059); Number of vehicles in household (.044)
Anatomical	Employment (30.4%)	Length of working week for main job (.056); Current employment status.In paid employment or self-employed (.054); Time employed in main current job (.035)
Anatomical	OtherSociodemographics (14.3%)	Attendance/disability/mobility allowance.None of the above (.041)
Anatomical	Education (12.5%)	Qualifications.College or University degree (.035)
Anatomical	SocialSupport (11.1%)	Leisure/social activities.Sports club or gym (.045)
Anatomical	Household (9.1%)	Average total household income before tax (.053); Number of vehicles in household (.045); Number in household (.035)
Electrical	OtherSociodemographics (14.3%)	Attendance/disability/mobility allowance.None of the above (.035)
Electrical	Education (12.5%)	Qualifications.College or University degree (.025)
Electrical	SocialSupport (11.1%)	Leisure/social activities.Sports club or gym (.027)
Electrical	Household (0.0%)
Electrical	Employment (0.0%)
